# HIV incidence declines and changing age patterns of new infections in sub-Saharan Africa: evidence from empirical studies and insights from mathematical models

**DOI:** 10.64898/2026.02.05.26345548

**Authors:** Oliver Stevens, Michelle Moffa, Joanne H. Hunt, Kyle Patel, Tihitina Aytenfisu, Adam Akullian, Rebecca L. Anderson, Peter Bock, Simon Gregson, Richard J. Hayes, Collins Iwuji, Ivan Kasamba, Joseph Larmarange, Shahin Lockman, Denna Michael, Louisa Moorhouse, Joseph Mugisha, Elphas Okango, Maya L. Petersen, Victor Ssempijja, Emma Slaymaker, Frank Tanser, Cari van Schalkwyk, M. Kate Grabowski, Jeffrey W. Imai-Eaton

## Abstract

**Background:** HIV incidence in sub-Saharan Africa is estimated to have declined substantially since 2000. We assessed whether estimated incidence levels, trends, and patterns were consistent with empirical observations.

**Methods:** We updated a systematic review of adult HIV incidence data from sub-Saharan Africa with data published 2019-2024. We matched empirical incidence measurements 1990-2023 to UNAIDS modelled HIV incidence estimates by study area, sex, age group, and year. We used Bayesian mixed-effects Poisson regression to estimate adjusted incidence rate ratios (aIRR) between empirical observations and matched modelled estimates and age-specific incidence over time from population-representative studies.

**Results:** 3,508 empirical HIV incidence measurements (176 studies, 25 countries) were included. In 2014 [median study year], measurements from nationally-representative household surveys (aIRR 1.12 95%CrI 0.76, 1.65) and population-representative studies (aIRR 1.06 95%CrI 0.59, 1.91) were not significantly different from matched estimates, and declined at a similar rate (aIRR per five calendar years 1.04 95%CrI 0.94, 1.16). In 2014, empirical incidence among men was significantly lower and declined faster than in matched modelled estimates (aIRR 0.88 95%CrI 0.82, 0.94; aIRR per five calendar years 0.89 95%CrI 0.85, 0.93). Across population-based cohorts in Eastern and Southern Africa, adult HIV incidence declined by a median of 70% since 2010, and declined 4% faster per year (95%CrI 1, 6%) among young adults 15-24 years than 25-49 years, which was not captured by modelled estimates. Studies among pregnant women (aIRR 2.30 95%CrI 1.47, 3.61), control arms of clinical trials (aIRR 2.68 95%CrI 1.70, 4.20) and key populations (female sex workers aIRR 6.06 95%CrI 4.07, 9.03; men who have sex with men aIRR 44.07 95%CrI 28.43, 68.15) had significantly higher incidence.

**Conclusion:** HIV incidence in sub-Saharan Africa has declined steeply in population-representative studies, similar to estimated trends. Response strategies should adapt to the ageing pattern of new infections indicated by population-representative cohorts in Eastern and Southern Africa. Populations recruited for HIV prevention/vaccine efficacy trials, pregnant women, and key populations are priority groups to reach with HIV prevention.
