## Supplementary File S3 for "HIV incidence declines and changing age patterns of new infections in sub-Saharan Africa: evidence from empirical studies and insights from mathematical models"

doi	participation	attrition	testing_interval
10.1097/QAD.0000000000002779		0.20	Every 3 months in year 1; every 6 months thereafter
10.1016/j.contraception.2010.04.019	0.93	0.23	Every 3 months
10.1371/journal.pone.0025860	0.88	0.44	Annual
10.1371/journal.pmed.0020298	0.92	0.10	Months 3, 12, and 21
10.1056/NEJMoa1506110	1.00	0.15	Monthly
10.1016/S0140-6736(07)60312-2	0.62	0.09	Months 1, 3, 6, 12, 18, and 24
10.1089/aid.2016.0123	0.89
10.1016/S1473-3099(15)00429-6			Twice weekly during follow-up (3-24 months)
10.1002/jia2.25613	0.97
10.1111/tmi.13688	0.93
10.1016/S1473-3099(18)30428-6	0.99	0.93	Monthly
10.1371/journal.pone.0125525	0.94
10.1016/S0140-6736(19)31288-7	0.88	0.06	1 month, then every 3 months through 18 months
10.1155/2016/7397695	0.27		Most repeat tests 3 months after booking negative test; remainder 4–6 months
10.4103/njcp.njcp_130_17			Antenatal booking to labour (numeric interval ); infants tested at 6 weeks
10.1097/QAI.0b013e3182118fa3		0.31	Every 6 months for 4 years (last follow-up at 46 months)
10.1521/aeap.2015.27.4.350			Observed, not protocol-scheduled: peak 13 weeks; 47.4% at 4-6 months; 85.3% within 1 year
10.1056/NEJMoa2031499	0.82	0.04	Every 3 months
10.1097/QAD.0b013e3283504a3f		0.14	6, 12, and 24 months during trial; post-trial frequency
10.1097/QAI.0000000000002404	0.98	0.77	2010–11 baseline; 2014–15 follow-up (about 5 years)
10.1016/j.eclinm.2019.08.007	0.78
10.1371/journal.pone.0212119	0.89	0.76	Enrolment, delivery, 3 and 6 months postpartum, then every 6 months
10.4102/sajid.v36i1.296		0.08
10.1186/s12879-017-2740-y
10.1016/j.jadohealth.2010.10.009	1.00	0.18	Varying intervals over one year
10.1136/bmj.a506		0.25	Baseline, 12 and 24 months
10.1016/S2352-3018(16)30190-4	0.74	0.06	6 months
10.1007/s10461-012-0209-y			Monthly
10.1097/QAD.0b013e32834541d9		0.06	Every 3 months
10.1126/science.1193748		0.05	Monthly for 30 months
10.1016/j.eclinm.2020.100408			Baseline and annual follow-up
10.1371/journal.pone.0039109			Retest at labour if previous negative test was at least 3 months earlier
10.1001/jamanetworkopen.2019.14378	0.85	0.81	Approximately annual
10.1111/j.1468-1293.2010.00838.x
10.1089/AID.2017.0316
10.1371/journal.pone.0155498
10.1097/QAD.0000000000000793	0.55	0.02	1–3 months
10.1016/S0140-6736(16)31252-1		0.12	6 months
10.1371/journal.pmed.1003038		0.17
10.1186/s12884-015-0434-2			ANC-to-delivery; numeric interval not specified
10.1371/journal.pone.0209782	0.86	0.10	Every 3 months
10.2196/17107	0.49	0.07	Approximately 12 months
10.1097/QAD.0000000000000741	0.89
10.7448/IAS.19.1.20673	0.88
10.1177/2325958218823530		0.33	Every 3 months before delivery (median 93 days)
10.1056/NEJMoa1402269		0.01	Monthly
10.1371/journal.pone.0164943
10.4103/2141-9248.141539	1.00		Early ANC test then retest at term/delivery; no fixed numeric interval
10.1016/S0140-6736(10)61086-0		0.06	Weeks 12, 24, 40, 52; up to week 104 in Uganda
10.1097/01.aids.0000432444.30308.2d		16-48%	6 months
10.1136/sti.2009.036731
10.1371/journal.pone.0173243	0.80	0.10	Every 4 weeks for 40 weeks
10.1371/journal.pone.0137666	0.67	0.27	One recall HIV test; median 33 months since last Phambili test
10.1093/infdis/jir017		0.12	Pregnancy 34-40 weeks; 3, 9, and 12 months after delivery
10.1371/journal.pone.0257049		0.08	Every 6 months (PREVAIL III); baseline only (PREVAIL I)
10.1371/journal.pone.0204840
10.1186/1471-2458-10-668			6 weeks, 4 months, 9 months, then every 6 months to 6 years postpartum
10.1186/1471-2458-13-722	0.91	0.30	No fixed individual interval stated
10.1002/jia2.26008			Every 3 months during pregnancy, including third trimester
10.1097/QAI.0000000000003234	0.77		Annually
10.1002/jia2.25669	0.93
10.1056/NEJMoa1602046		0.03	Monthly study visits/testing
10.1016/S2352-3018(17)30124-8	0.99	0.08	Approximately 13 months after baseline
10.11604/pamj.2016.25.247.6715			Booking before 26 weeks to labour/delivery; no fixed duration
10.1007/s10461-013-0502-4			At least 1 year between testing rounds
10.1186/s12963-022-00287-2			Median 92 days (IQR 72–112)
10.1038/srep37964
10.1016/S0140-6736(07)60950-7		0.06	Every 3 months
10.9745/GHSP-D-21-00451			Third trimester; delivery if no pregnancy retest; 6 weeks then every 6 months until breastfeeding cessation
10.1016/S2214-109X(16)30253-4	0.83	0.13	Annual: baseline, 12, 24, 36 months
10.1097/QAI.0b013e31815c71f7	0.97	Durban 3%; Hlabisa 6%; Moshi 14%; Lusaka 7%	Every 3 months
10.1002/jia2.25036			3 months after initial negative test
10.1097/OLQ.0000000000001242		0.13	Encouraged every 3 months; not formal study procedure
10.1371/journal.pone.0020684	0.84	0.13	Quarterly (3 months)
10.1371/journal.pone.0234174			Mean 17 weeks (planned third trimester, 28–36 weeks)
10.1093/ofid/ofy060			No fixed interval; each subsequent blood donation
10.1097/QAI.0b013e3181bcdae0		0.17	Every 6 months
10.1111/tme.13006			Median 6 months between donations (IQR 4–12)
10.1016/S0140-6736(08)61842-5		0.14	Every 3 months after month 3
10.1056/NEJMoa1110711	0.91	0.32	Monthly (every 30 days)
10.1097/QAI.0b013e3181bf1a25		0.50	Survey blood samples 7 years then 10 years apart
10.1080/09540121.2023.2275048		0.00	Every 3 months
10.1111/vox.12987
10.1371/journal.pone.0249953
10.1111/sifp.12080	0.96	0.22	Every interview (4-month cadence) vs waves 4 & 8 vs wave 8 only
10.2147/JBM.S189079			(routine donations; intervals used for person-time but not summarised)
10.1016/j.eclinm.2023.102261	0.98	0.01	Annually
10.1097/QAD.0000000000002224		0.14	6 weeks postpartum, then every 3 months from 3 to 12 months
PopART		0.28	Baseline and 12, 24, and 36 months (annual)
SEARCH		0.18	Baseline; annually in intervention communities; 3-year end-point assessment in both groups
BCCP/YaTsie	0.81	0.05	Approximately once per year
TasP	0.93	0.20	Every 6 months
RCCS	0.65	0.25
AHRI	0.41
Kyamulibwa GPC	0.70
Kisesa	0.60
Karonga	0.70
Manicaland	0.75
Siaya	0.70
